# CAR^+^ and CAR^-^ T cells differentiate into an NK-like subset that is associated with increased inflammatory cytokines following infusion

**DOI:** 10.1101/2022.03.29.22273013

**Authors:** Raymond Hall Yip Louie, Curtis Cai, Mandeep Singh, Ira Deveson, James Ferguson, Timothy G. Amos, Helen Marie McGuire, Jerome Samir, Kavitha Gowrishankar, Thiruni Adikari, Robert Balderas, David Bishop, David Gottlieb, Emily Blyth, Kenneth Micklethwaite, Fabio Luciani

**Affiliations:** Kirby Institute for Infection and Immunity, UNSW Sydney, Australia; School of Medical Sciences, UNSW Sydney, Australia; Garvan Institute for Medical Research, Sydney, Australia; Ramaciotti Facility for Human Systems Biology, The University of Sydney, Sydney, NSW, Australia. Charles Perkins Centre, The University of Sydney, Sydney, NSW, Australia; Infection, Immunity and Inflammation Theme, School of Medical Sciences, Faculty of Medicine and Health, The University of Sydney, Camperdown, NSW, Australia; Blood Transplant and Cell Therapies Program, Department of Haematology, Westmead Hospital, Sydney, NSW, Australia; Westmead Institute for Medical Research, Sydney, NSW, Australia; Becton Dickinson, San Jose, CA, USA; Sydney Medical School, The University of Sydney, Sydney, NSW, Australia; NSW Health Pathology Blood Transplant and Cell Therapies Laboratory – ICPMR Westmead, Sydney, NSW, Australia

**Author notes:** Corresponding author: Associate Professor Fabio Luciani Immunogenomics laboratory, School of Medical Sciences, and the Kirby Institute University of New South Wales Sydney 2052, Australia.

**Keywords:** CAR T cells, NK-like, single cell multi-omics, trajectories, immune-depletion, clonal expansion, immune-reconstitution

## Abstract

Chimeric antigen receptor (CAR) T cells have demonstrable efficacy in treating B-cell malignancies. Factors such as product composition, lymphodepletion and immune reconstitution are known to influence functional persistence of CAR^+^ T cells. However, little is known about the determinants of differentiation and phenotypic plasticity of CAR^+^ T and immune cells early post-infusion. We report single cell multi-omics analysis of molecular, clonal, and phenotypic profiles of CAR^+^ T and other immune cells circulating in patients receiving donor-derived products. We used these data to reconstruct a differentiation trajectory, which explained the observed phenotypic plasticity and identified cell fate of CAR^+^ and CAR^-^ T cells. Following lympho-depletion, endogenous CAR^-^ CD8^+^ and γ□ T cells, clonally expand, and differentiate across heterogenous phenotypes, from a dominant resting or proliferating state into precursor of exhausted T cells, and notably into a terminal NK-like phenotype. In parallel, following infusion, CAR^+^ T cells undergo a similar differentiation trajectory, showing increased proliferation, metabolic activity and exhaustion when compared to circulating CAR^-^ T cells. The subset of NK-like CAR^+^ T cells was associated with increasing levels of circulating proinflammatory cytokines, including innate-like IL-12 and IL-18. These results demonstrate that differentiation and phenotype of CAR^+^ T cells are determined by non-CAR induced signals that are shared with endogenous T cells, and condition the patients’ immune-recovery.

**One Sentence Summary:** CAR^+^ and CAR^-^ CD8+ T cells share a differentiation trajectory terminating in an NK-like phenotype that is associated with increased inflammatory cytokines levels.

**Graphical Abstract:** 
