## Supplementary Tables S8 for "CAR^+^ and CAR^-^ T cells differentiate into an NK-like subset that is associated with increased inflammatory cytokines following infusion"

### Sheet: Curated gene sets
T CD4	T CD8	T CELL	CD4_naive	CD8_naive	Central_memory	Effector_memory	Interferon alpha/beta signaling	Terminally exhausted_NOO	Tcell exhaustion (ZhangCell2017)	Progenitor exhausted	T cell exhaustion (HCV)	T cd8 cytotoxic2	suppresive_regulatory	nk_like_all	nk_like_activating
AIM1	ADORA2A	ARHGEF1	CD2	AMBN	CORO7	APBA3	ABCE1	ACOXL	ACP5	ARHGAP26	TBX21	APOBEC3C	KIR2DL1	CALM1	C1orf56
AQP3	ASB2	ASB2	CD3G	APOBEC3B	ATM	CD160	ADAR	ACTN2	ADGRG1	CCR6	ENTPD1	B2M	KIR2DL4	CD160	CCL3
BCL11B	ASXL2	ATHL1	CD4	ATM	GMEB2	CD2	BST2	ADAM8	AFAP1L2	CCR7	PDCD1	BLNK	KIR3DL3	CD244	CCL4
CAMK4	CBLB	BCL11B	GIMAP6	ATXN7	SNRPN	CD8B	EGR1	ADGRG1	AKAP5	CD22	LAG3	CCL3	KIR3DL2	CD247	CXCL1
CCR4	CCDC141	C16orf54	GLG1	BCAS2	ADSL	CDK10	GBP2	ADRB1	BST2	CD81	TIM	CCL4	KLRG1	PRF1	NCR2
CCR8	CCDC64	CASP8	HMOX2	BLNK	ITK	CDKN2AIP	HLA-A	AHR	CCL3	CD83	CD27	CCL5	PDCD1	CTSW	CD3D
CD28	CD27	CCDC64	IL7R	BTNL8	TFAP4	CHST12	HLA-B	ARAP3	CCND2	CD9	CD28	CD8A	IL4	FCRL6	CD8A
CD4	CD3E	CCND2	ITK	BUD31	NAA16	COG4	HLA-C	ASPM	CD27	CLDN10	KLRB1	CD8B	TGFB1	FGFBP2	CD8B
CD40LG	CD84	CD2	LIMD2	C19orf53	LY9	CX3CR1	HLA-E	AURKB	CD27-AS1	CLYBL	CD38	CSF1	FAS	PTGDR	NCR3
CD5	CD8A	CD247	LY9	CA14	CYLD	DHX16	HLA-F	AURKB	CD2BP2	CNKSR3	TOX	CST7	ENTPD1	GZMB	EGR2
CD6	CD8B	CD27	NAA16	CALY	GIMAP4	EWSR1	HLA-G	BIRC5	CD38	CXCL10	PDCD1	FASLG	CTLA4	GZMM	FCER1G
DGKA	CLEC2D	CD28	OBSCN	CAMK4	PURA	GIMAP6	IFI27	BUB1	CD63	CXCR4	CTLA4	GNLY	KLRC1	HOPX	FCGR3A
DUSP16	CRTAM	CD3D	PACS1	CCDC87	DVL1	GPR171	IFI35	CALCB	CHST12	CXCR4	HAVCR2	GZMA	IL10	ID2	GNLY
EML4	CXCL13	CD3E	PLCL1	CCR7	RPP38	GZMK	IFI6	CCL3	CREM	CXCR5	CCL3	GZMB	BTLA	PTPN4	NKG7
F5	DNAJB1	CD3G	RPL14	CCR8	LRIG2	HMOX2	IFIT1	CCL4	CSF1	FAM213A	CCL4	GZMH	FOXP3	SH2D1B	SIGLEC7
FAAH2	GPR171	CD5	SNPH	CD248	IL7R	IKZF3	IFIT2	CCNA2	CTLA4	FAM84A	CXCR5	GZMK	CD25	KLRB1	ZEB2
FAM102A	GZMK	CD6	TPP2	CD8A	CDKN2AIP	ITK	IFIT3	CCNB2	CTSD	FHIT	KLRB1	HLA-C	CD160	CLIC3	NCR1
FBLN7	IFNG	CD7	TRAF1	CD8B	APBB1	KLRD1	IFITM1	CCR2	CXCL13	FOS	CD38	IFNG		NMUR1	IL2RA
FLT3LG	ITGA4	CD96	ZBTB40	CDK5RAP1	IPCEF1	KLRG1	IFITM2	CCRL2	CXCR6	FOXP1	TOX	ITGAM		KLRC1	IRF4
FOXP3	ITGAE	CDC42SE2	CD40LG	CGRRF1	CD247	MAPKAPK5	IFITM3	CD200R1	DFNB31	ID3	FASLG	KLRK1		KLRD1	KLRC2
FYB	ITM2A	CELF2	2009-09-01	CILP	CD40LG	MORC2	IFNA1	CD244	DUSP4	IFIT3	MAF	PRF1		MATK	KLRD1
ICOS	JAKMIP1	CNOT6L	CD2	COX4I1	TRADD	MRFAP1L1	IFNA10	CD38	ENTPD1	IGF1R	TIGIT			MYBL1	KLRF1
IL6R	KLHL28	CORO1A	CD3G	CRTAM	CD3E	PLCG1	IFNA13	CD7	ENTPD1-AS1	IL7R	EOMES			NCAM1	KLRK1
IL7R	LAG3	CST7	CD4	CWF19L1	TPR	PSMC5	IFNA14	CDC6	FKBP1A	ITGB1	ID3			NCR1	LYZ
ITGB2-AS1	LYST	CTLA4	GIMAP6	DDX24	ARID5B	RNF167	IFNA16	CDCA5	FUT8	JUN	LAYN			NCR3	NCAM1
ITK	MAP4K1	CXCR3	GLG1	EEF1A1	UBASH3A	SBF1	IFNA17	CDCA8	GALM	KBTBD11	TIGIT			NKG7
LAT	MCOLN2	CXCR6	HMOX2	EEF1D	NCK1	SF3B2	IFNA2	CDH1	GZMB	KLF4	TNFRSF1B			GNLY
LEPROTL1	MIAT	CYTIP	IL7R	FAM102A	SPTAN1	SLAMF1	IFNA21	CDK1	HAVCR2	KLHL6	TNFRSF9			IL18RAP
LOC100128420	MIR155HG	DEF6	ITK	FKBP5	GPR171	TBCD	IFNA4	CDK14	HLA-DMA	LEF1	TOX			IL2RB
LOC285740	NELL2	DENND2D	LIMD2	FXYD7	CD5	USP47	IFNA5	CDK6	HLA-DRA	LRIG1	CXCR6			KIR2DL3
MAF	PAG1	EMB	LY9	GDAP2	CORO7	ZFYVE9	IFNA6	CDKN2A	HMGN3	LTA	PRDM1			KIR3DL2
MAL	PCED1B	EVL	NAA16	GJB4	ATM	ZNF549	IFNA7	CDKN2C	ICOS	NR4A2	PRDX5			KLRF1
PASK	PDCD1	FYB	OBSCN	GPR15	GMEB2	APBA3	IFNA8	CDKN3	ID3	NTRK3				SAMD3
PBX4	PRDM1	FYN	PACS1	GPR155	SNRPN	CD160	IFNAR1	CELA1	IFI35	PTPN2				TXK
PBXIP1	PTPN7	GATA3	PLCL1	GPR52	ADSL	CD2	IFNAR2	CENPE	IFNG	PTPN6				XCL1
PIK3IP1	RAB27A	GNG2	RPL14	HAUS3	ITK	CD8B	IFNB1	CENPF	IGFLR1	SATB1				XCL2
PIM2	RNF19A	GPR171	SNPH	HIGD2A	TFAP4	CDK10	IP6K2	CEP55	IL2RB	SELL				C1orf56
2006-09-01	SIRPG	GPR174	TPP2	HIST1H3A	NAA16	CDKN2AIP	IRF1	CHEK1	ITGAE	SOX4				CCL3
SLAMF1	SIT1	GPRIN3	TRAF1	HIST1H4F	LY9	CHST12	IRF2	CHN2	ITM2A	TBX21				CCL4
SPOCK2	SNAP47	GRAP2	ZBTB40	HTR1B	CYLD	COG4	IRF3	CISH	LAG3	TCF7				CCL5
SUSD3	THEMIS	GZMA	CD40LG	IL21R	GIMAP4	CX3CR1	IRF4	CLGN	LAYN	TGFBR3				CD160
TBC1D4	TIGIT	GZMM	ANKRD55	IL7R	PURA	DHX16	IRF5	CLSPN	LINC00299	TOX				CD3D
TCF7	TIMD4	HNRNPA1P10	CA5B	JMJD6	DVL1	EWSR1	IRF6	CMKLR1	LYST					CD8A
TESPA1	TMEM155	ICOS	CCR7	JOSD1	RPP38	GIMAP6	IRF7	COCH	MIR155HG					CD8B
TIAM1	TNFRSF9	IL12RB1	LRRN3	KERA	LRIG2	GPR171	IRF8	CSF1	MIR4632					CXCL1
TMEM66	TNIP3	IL21R	MSL3	KIAA1109	IL7R	GZMK	IRF9	CTSC	MS4A6A					EGR2
TNFAIP3	TOX	IL2RB	NPAT	KRT1	CDKN2AIP	HMOX2	ISG15	CX3CR1	MTHFD1					FCER1G
TNFSF8	TTC24	IL2RG	PHF1	LEF1	APBB1	IKZF3	ISG20	CXCR6	MTHFD2					FCGR3A
TNIK	TTN	IL32	RPLP2	LIN28A	IPCEF1	ITK	JAK1	DAPK2	MYO1E					GNLY
TPT1	ZBED2	INPP4B	RPS6	LRRN3	CD247	KLRD1	MX1	DENND5A	MYO7A					GZMB
		PAG1	ACBD4	LUZP4	INPP4B	ZFYVE9	MX2	DUSP5	NAB1					GZMH
		PARP8	APBB1	MAN1C1	MORC2	ZNF549	OAS1	E2F7	NDFIP2					GZMK
		PCED1B	ARFRP1	MED31	COL5A3	CKLF	OAS2	E2F8	PARK7					GZMM
		SH2D2A	COPS7B	MOGAT2	ANAPC5	TNFRSF4	OAS3	ENHO	PDCD1					IFNG
		PCED1B-AS1	ATXN7	MS4A5	CBLL1	HBZ	OASL	ENTPD1	PHLDA1					IL2RA
		PDCD1	BMS1	MYL1	BMI1	CTBS	PSMB8	EPDR1	PKM					IRF4
		PIP4K2A	CABIN1	NDUFA1	SELL	CDC42	PTPN1	ESCO2	PRDM1					KLRC1
		SIRPG	CRLF3	NDUFA4	ARHGAP15	ITIH4	PTPN11	F2R	PRDX5					KLRC2
		PRDM1	CASP8	NDUFS5	NUP188	FASLG	PTPN6	FAXC	PRF1					KLRD1
		SIT1	CTLA4	NELL2	ATF7IP	PGK1	RNASEL	FAXC	PRKAR1A					KLRF1
		SKAP1	CTSW	NGDN	ATXN7	2021-09-10	RSAD2	FGL2	RAB27A					KLRK1
		SH2D1A	CLUAP1	NKTR	ALK	OPTN	SAMHD1	FGL2	RALGDS					LYZ
		PRF1	CD226	OMG	ABCD2	RABGGTA	SOCS1	FRMD4B	RGS1					NCAM1
		PRKCQ	CD247	PCIF1	ELP3	CGRRF1	SOCS3	GAS2L3	RGS2					NCR1
		PTPN22	CD27	PIK3IP1	USP39	GOLGA1	STAT1	GCNT1	SARDH					NCR2
		PTPN7	CD28	PPP1R2	SH2D1A	PRKG2	STAT2	GLP1R	SIRPG					NCR3
		SH3KBP1	COQ6	PRKCQ-AS1	ANKRD55	ZNF354A	TYK2	GLRX	SNAP47					NKG7
		PTPRC	CD3E	PSG11	CA5B	RIC8A	USP18	GLRX	SNX9					PRF1
		PYHIN1	CD5	RFX2	2021-09-10	SACM1L	XAF1	GPLD1	STAT3					SIGLEC7
		IPCEF1	TMEM30B	RNF7	CD40LG	KLRG1		GZMA	SYNGR2					TNFAIP3
		ITGAL	TRAF3IP3	RNMT	TRADD	MAPKAPK5		GZMB	TIGIT					ZEB2
		ITK	TRAT1	RPP38	CD3E	MORC2		HAVCR2	TNFRSF1B
		JAK3	PIK3IP1	RRH	TPR	MRFAP1L1		HIST1H1C	TNFRSF9
		KCNA3	ANKRD12	RRP8	ARID5B	PLCG1		HIST1H2AB	TOX
		LAT	MT1E	SELL	UBASH3A	PSMC5		HIST1H2AC	TPI1
		RASAL3	CD6	SETD2	2021-09-09	TBCC		HIST1H2AD	TRAFD1
		LCK	MAN1C1	SHFM1	NCK1	RNF167		HIST1H2AE	UBE2F
		RASGRP1	CD7	SKI	AAK1	ZNF394		HIST1H2AG	UBE2F-SCLY
		RGS1	CDK1	SLC17A4	ACAP1	CCR9		HIST1H2AH	VAPA
		RHOF	CDK10	SLC35E1	ADAT1	CTLA4		HIST1H2AI	VCAM1
		RNF213	CEPT1	SMCP	ADCYAP1R1	GZMA		HTRA3	WARS
		LIME1	PHF20L1	SMR3B	SPTAN1	SBF1		ICA1	YARS
		LOC100130231	PRMT2	SON	GPR171	SF3B2		IL10
		MBOAT1	CREBZF	SORL1	CD5	SLAMF1		IRF8
		SCML4	CHMP7	SS18L2	AK1	IFNG		ITGAX
		2021-09-01	CLC	TCF7	AKAP3	LAG3		ITIH5
		MIAT	AAK1	TNKS2	KDM3A	TBCD		KIF11
		NLRC5	ACAP1	TPP2	TRAT1	USP47		KIF11
		SLC9A3R1	CUBN	TREM1	BAG3	2021-09-09		KIF2C
		SPATA13	CUL1	TSC22D3	BMPR1A	AAK1		LAT2
		SPN	DDX31	UBA52	C21orf2	ABCD2		LGALS3
		SPOCK2	DDX50	USP36	C21orf59	ABCF1		LRR1
		STAT4	DIDO1	ZNF208	CAMSAP1	ABCF3		MAF
		SYTL3	DNAJB1	ZNHIT3	CASP8	ABT1		MAF
		TBC1D10C	DPEP2		CCR4	ACADVL		MAF
		TC2N	DSC1		CCR6	ACTR1B		MCF2L
		THEMIS	FCF1		CCR8	AHCTF1		METRNL
		TIGIT	FKTN		CD2	AHNAK		MIS18BP1
		TMEM66	FNBP4		CD27	AIRE		MKI67
		TNFAIP3	GIN1		CD28	ALKBH4		MRC2
		TOX	GPSM3		CD4	AMBRA1		MYADM
		TRAF1	GRAP2		CD48	ANAPC2		NCAPG
		TTC39C	GZMM		CD7	ARAF		NCF1
		WIPF1	IDUA		CD96	ARHGEF1		NEB
		ZAP70	IL16		CDC14A	ARHGEF5		NEDD4
			INSL3		CHST5	ASB6		NUF2
			IPCEF1		CNIH4	ASTE1		NUSAP1
			JAK3		CRTAM	ATR		OCIAD2
			KRI1		CTLA4	BCAS2		OSGIN1
			KRT2		CTSW	BIN2		PBK
			LAIR2		CXCR3	BIN3		PERP
			RPA3		GP5	CD300A		PLEKHF1
			RPAP2		GPR15	CD3D		PRC1
			RPL38		GPR25	CD3E		PRDM1
			RPRD2		GZMA	CD3G		PRR5L
			SELPLG		GZMK	CD40LG		PTGER4
			SH2B1		HAUS3	CD5		RASD2
			SIT1		HIST1H4F	CD6		RASSF6
			SORCS3		HNRNPUL1	CD8A		RIPPLY3
			SUPV3L1		ICOS	CDC14A		RMDN2
			TATDN2		IDUA	CDC37		RRM2
			TBC1D5		IKZF1	CDC73		RTN4RL1
			TEX264		IL2RA	CEP250		S1PR5
			TUG1		INTS5	CNNM2		SERPINE2
			UBASH3A		ISCA1	CNOT1		SH3YL1	TIGIT
			USP16		ITGB1BP1	COL5A3		SHCBP1	TMEM136
			WDR6		KALRN	COPS6		SLAMF1
			WDR82		KBTBD2	CORO7		SLC16A10
			ZAP70		KBTBD4	CREBZF		SLC35D3
			ZNF263		KIF2A	CROCC		SLCO4C1
			ZNF264		KLRD1	CRTAM		SOCS2
			ZNF394		KLRG1	CSNK1G2		SPAG5
			ZNF609		KRT1	CSTF2T		SPATS2
			ZNF76		LAG3	CTBP1		SPC25
			ZNF780B		LEPROTL1	CTDSP1		STIL
					LTA	CTR9		SYTL2
					MAN2C1	CTSW		TG
					MCF2L2	CXCR3		TKTL1
					MED6	CXCR6		TMCC3
					MMP11	CYTH4		TMEM163
					MSL3	DAXX		TOP2A
					MTO1	DCTN6		TRGV2
					MYO16	DDX18		TSGA10
					NAP1L4	DDX56		TTK
					NCDN	DEFB126		UBE2C
					NCK2	DGCR14
					NDRG3	DHX8
					NFRKB	DIAPH1
					NME6	DIDO1
					NPAT	DLEC1
					NR2C1	DMWD
					NUP85	DNAI2
					NXF1	DNAJB1
					OBSCN	DNAJC24
					OLAH	DPP8
					PARP11	DUSP8
					PCDHA10	DYNC1H1
					PCDHGA9	DYNLT1
					PDCD1	E4F1
					PIGG	EIF3A
					PLCH2	ELAC2
					PLCL1	ELK4
					PLXDC1	ELP3
					PNMA3	EMD
					POLR2A	ERAL1
					POU6F1	ERN1
					PPWD1	ESYT1
					PSD	EXOC2
					PSMD2	FBXL8
					PTPN4	FBXO3
					PTPRCAP	FBXO31
					RAD9A	FBXW4
					RAE1	FLT4
					RASA2	FXYD7
					RBM5	FYCO1
					RGS1	GALNT8
					RPL38	GCC1
					RPS16	GIMAP4
					RPS21	GIPC1
					RPS6KB1	GIPR
					RRS1	GIT1
					S100B	GLTSCR2
					SARDH	GNLY
					SCNN1D	GOLGA4
					SEC24A	GOLGA7
					SGCD	GORASP2
					SGSM2	GPI
					SIRPG	GPKOW
					SIT1	GPR15
					SLC6A7	GPR65
					SMAP1	GPR68
					SMG5	GPSM3
					SNPH	GRAP2
					SNTG2	GRM3
					SOCS3	GSDMD
					SORCS3	GTF3C1
					SPEG	GYG1
					STK11	GZMB
					STUB1	GZMH
					SUPT6H	GZMM
					SYN2	HAUS3
					TAB2	HIST1H3A
					TBCC	HIVEP3
					TCF20	HLA-A
					TCF25	HLCS
					THAP11	HMGN4
					TMEM30B	HMGXB3
					TNFRSF4	IBTK
					TNFSF8	ICOS
					TNKS2	IDE
					TNRC6B	IDH3B
					TPO	IKBKAP
					TPP2	IL10RA
					TRAF3IP1	IL12RB1
					TRAF3IP3	IL18RAP
					TRIM46	IL2RB
					TRMT61A	IL5RA
					TSC1	IMP3
					UBQLN2	INPP5E
					USP10	IRF3
					USP36	ITGAL
					USP4	ITGB7
					VPS33A	JMJD6
					WDR18	JTB
					WDR59	KBTBD4
					WDR6	KIAA0196
					XCL1	KIAA0368
					XPC	KIAA1109
					YLPM1	KIF22
					ZAP70	KLHDC4
					ZBTB1	KLHL11
					ZC3H13	KLRB1
					ZC3HAV1	KRI1
					ZFYVE9	KRT1
					ZMYND11	LAIR2
					ZNF200	LIPT1
						LTA
						LTB4R2
